# Neoadjuvant ablative radiation plus immune therapy favorably remodels the hepatocellular carcinoma tumor microenvironment

**DOI:** 10.1101/2025.11.03.25339412

**Authors:** Zoe Cosner, Zhoubo Guo, Cole Nawrocki, Bidish Patel, Hannah J. Roberts, Kenneth K. Tanabe, Kelsey S. Lau-Min, Elizabeth P. Walsh, Jeffrey W. Clark, Motaz Qadan, Cristina R. Ferrone, Theodore S. Hong, Linda T. Nieman, David T. Ting, Jennifer Y. Wo, Joseph W. Franses

## Abstract

Although immune therapy regimens have significantly improved treatment options for patients with advanced hepatocellular carcinoma (HCC), optimal use of these regimens in earlier disease stages remains poorly defined. We conducted a single-institution, single-arm pilot study (NCT04857684) of neoadjuvant stereotactic body radiation therapy (SBRT) followed by two cycles of atezolizumab plus bevacizumab followed by surgical resection to treat patients with initially resectable HCC (n=8). The primary endpoint was safety as defined by the proportion of patients with grade 3-4 treatment-related adverse events (trAE) by Common Terminology Criteria for Adverse Events (CTCAE) v5.0. Only one patient experienced a grade 3 trAE, 7 of 8 patients proceeded to surgery and all underwent margin-negative (R0) resection; the eight patient did not proceed to surgery due to subsequent disagreement of the resectability of the tumor. One patient experienced a pathologic complete response, and all resected patients were relapse-free as of the data cutoff, with a median follow-up of 16.3 months (2.1–19.9 months). Compared with unmatched, treatment-naïve HCC specimens, post-treatment resection specimens had a significantly higher degree of infiltration by anti-cancer immune infiltrates, including organized peritumoral immune aggregates. Immune infiltration and proximity to tumor cells correlated with pre-operative radiographic response. This study provides a proof-of-concept that combining neoadjuvant SBRT and immune therapy is safe and provides clear rationale for additional prospective clinical studies utilizing this strategy.
