## Supplemental Table 4 for "Neoadjuvant ablative radiation plus immune therapy favorably remodels the hepatocellular carcinoma tumor microenvironment"

### Sheet: Table.S4.gene.list
gene_list
AATK
ABL1
ABL2
ACACB
ACE
ACKR1
ACKR3
ACKR4
ACTA2
ACTG2
ACVR1
ACVR1B
ACVR2A
ACVRL1
ADGRA2
ADGRA3
ADGRE2
ADGRE5
ADGRF1
ADGRF3
ADGRF5
ADGRG1
ADGRG3
ADGRG5
ADGRG6
ADGRL1
ADGRL2
ADGRL4
ADGRV1
ADIPOQ
ADIRF
ADM2
AGR2
AHI1
AHR
AIF1
AKT1
ALCAM
ANGPT1
ANGPT2
ANGPTL1
ANKRD1
ANXA1
ANXA2
ANXA4
APOC1
APOE
APP
AQP3
AR
AREG
ARF1
ARG1
ARHGDIB
ARID5B
ASGR1
ATF3
ATG10
ATG12
ATG5
ATM
ATP5F1E
ATR
AXL
AZGP1
AZU1
B2M
B3GNT7
BAG3
BAX
BBLN
BCL2
BCL2L1
BECN1
BEST1
BGN
BID
BIRC5
BMP1
BMP2
BMP3
BMP4
BMP5
BMP7
BMPR1A
BMPR2
BST1
BST2
BTF3
BTG1
BTK
C11orf96
C1QA
C1QB
C1QC
C5AR2
CACNA1C
CALB1
CALD1
CALM1
CALM2
CALM3
CAMP
CARMN
CASP3
CASP8
CASR
CAV1
CCL11
CCL15
CCL18
CCL19
CCL2
CCL20
CCL21
CCL26
CCL28
CCL3/L1/L3
CCL4/L1/L2
CCL5
CCL8
CCND1
CCR1
CCR10
CCR2
CCR5
CCR7
CCRL2
CD14
CD163
CD164
CD19
CD2
CD209
CD24
CD27
CD274
CD276
CD28
CD300A
CD33
CD34
CD36
CD37
CD38
CD3D
CD3E
CD3G
CD4
CD40
CD40LG
CD44
CD47
CD48
CD52
CD53
CD55
CD58
CD59
CD5L
CD63
CD68
CD69
CD70
CD74
CD79A
CD80
CD81
CD83
CD84
CD86
CD8A
CD8B
CD9
CDH1
CDH11
CDH19
CDH5
CDKN1A
CDKN3
CEACAM1
CELSR1
CELSR2
CENPF
CFD
CFLAR
CHEK1
CHEK2
CIDEA
CIITA
CLCF1
CLDN4
CLEC12A
CLEC14A
CLEC1A
CLEC2D
CLEC4A
CLEC4D
CLEC4E
CLEC7A
CLOCK
CLU
CMKLR1
CNTFR
COL11A1
COL12A1
COL14A1
COL15A1
COL16A1
COL17A1
COL18A1
COL1A2
COL21A1
COL27A1
COL3A1
COL4A1
COL4A2
COL4A5
COL5A1
COL5A2
COL5A3
COL6A1
COL6A2
COL6A3
COL9A2
COL9A3
COTL1
CRIP1
CRP
CRYAB
CSF1
CSF1R
CSF2
CSF2RA
CSF2RB
CSF3
CSHL1
CSK
CST7
CTLA4
CTNNB1
CTSG
CTSW
CUZD1
CX3CL1
CX3CR1
CXCL1/2/3
CXCL10
CXCL12
CXCL16
CXCL17
CXCL5
CXCL8
CXCL9
CXCR1
CXCR2
CXCR3
CXCR4
CXCR5
CXCR6
CYP1B1
CYP2U1
CYSTM1
CYTOR
DDC
DDIT3
DDR1
DDR2
DDX58
DHRS2
DLL1
DLL4
DMBT1
DNMT1
DNMT3A
DPP4
DST
DUSP1
DUSP2
DUSP4
DUSP6
EFNA1
EFNA4
EFNA5
EFNB1
EGF
EGFR
EIF5A/L1
ELANE
EMP3
ENG
ENO1
ENTPD1
EOMES
EPCAM
EPHA3
EPHA4
EPHA7
EPHB2
EPHB3
EPHB4
EPHB6
EPOR
ERBB2
ERBB3
ESAM
ESR1
ETS1
ETV4
ETV5
EZH2
EZR
FABP4
FABP5
FAS
FASLG
FASN
FAU
FCER1G
FCGBP
FCGR3A/B
FCRLA
FES
FFAR2
FFAR3
FFAR4
FGF1
FGF12
FGF13
FGF18
FGF7
FGF9
FGFR1
FGFR2
FGFR3
FGG
FGR
FHIT
FKBP11
FKBP5
FLT1
FLT3LG
FN1
FOS
FOXF1
FOXP3
FPR1
FYB1
FYN
FZD1
FZD3
FZD4
FZD5
FZD6
FZD7
FZD8
G6PD
GADD45B
GAS6
GATA3
GC
GCG
GDF15
GLUD1
GLUL
GNLY
GPBAR1
GPC3
GPER1
GPNMB
GPX1
GPX3
GSN
GSTP1
GZMA
GZMB
GZMH
GZMK
H2AZ1
H4C3
HAVCR2
HBA1/2
HBB
HCAR2/3
HCK
HCST
HDAC1
HDAC11
HDAC3
HDAC4
HDAC5
HERVK
HEY1
HGF
HIF1A
HILPDA
HLA-DPA1
HLA-DPB1
HLA-DQA1
HLA-DQB1/2
HLA-DRA
HLA-DRB
HMGB2
HMGN2
HPGDS
HSATII
HSD17B2
HSP90AA1
HSP90AB1
HSP90B1
HSPA1A/B
HSPB1
HTT
IAPP
ICA1
ICAM1
ICAM2
ICAM3
ICOS
ICOSLG
IDO1
IER3
IFI27
IFI44L
IFIH1
IFIT1
IFIT3
IFITM1
IFITM3
IFNA1/13
IFNAR1
IFNAR2
IFNG
IFNGR1
IFNGR2
IFNL2/3
IGF1
IGF1R
IGF2
IGF2R
IGFBP3
IGFBP5
IGFBP6
IGFBP7
IGHA1
IGHD
IGHG1
IGHG2
IGHM
IGKC
IKZF3
IL10
IL10RA
IL10RB
IL11
IL11RA
IL12A
IL12B
IL12RB1
IL12RB2
IL13RA1
IL15
IL15RA
IL16
IL17A
IL17B
IL17D
IL17RA
IL17RB
IL17RE
IL18
IL18R1
IL1A
IL1B
IL1R1
IL1R2
IL1RAP
IL1RL1
IL1RN
IL2
IL20
IL20RA
IL22RA1
IL23A
IL24
IL27RA
IL2RA
IL2RB
IL2RG
IL32
IL33
IL34
IL36G
IL3RA
IL4R
IL6
IL6R
IL6ST
IL7
IL7R
INHA
INHBA
INHBB
INS
INSR
IRF3
IRF4
ITGA1
ITGA2
ITGA3
ITGA5
ITGA6
ITGA8
ITGA9
ITGAE
ITGAL
ITGAM
ITGAV
ITGAX
ITGB2
ITGB4
ITGB5
ITK
ITM2A
JAG1
JAK1
JAK2
JCHAIN
JUN
JUNB
KDR
KIT
KITLG
KLF2
KLK3
KLRB1
KLRF1
KLRK1
KRAS
KRT1
KRT10
KRT13
KRT15
KRT16
KRT17
KRT18
KRT19
KRT20
KRT23
KRT4
KRT5
KRT6A/B/C
KRT7
KRT8
KRT80
KRT86
LAG3
LAIR1
LAMP2
LAMP3
LCN2
LDB2
LDHA
LDLR
LEFTY1
LEP
LGALS1
LGALS3
LGALS3BP
LGALS9
LGR5
LIF
LIN28B
LINC01781
LINC01857
LINC02446
LINE1-ORF1
LINE1-ORF2
LMNA
LPAR5
LTB
LTBR
LTF
LUM
LY6D
LY75
LYN
LYZ
MAF
MALAT1
MAML2
MAP1LC3B/2
MAPK13
MAPK14
MARCO
MECOM
MEG3
MERTK
MET
MGP
MHC I
MIF
MIR4435-2HG
MKI67
MMP1
MMP12
MMP14
MMP19
MMP2
MMP7
MMP9
MPO
MRC1
MRC2
MS4A1
MS4A4A
MS4A6A
MSMB
MSR1
MST1R
MT1X
MT2A
MTOR
MX1
MXRA8
MYC
MYH11
MYH6
MYL12A
MYL4
MYL7
MYL9
MZB1
MZT2A/B
NACA
NANOG
NCR1
NDRG1
NEAT1
NELL2
NFKB1
NFKBIA
NGFR
NKG7
NLRC4
NLRC5
NLRP1
NLRP2
NLRP3
NOD2
NOSIP
NOTCH1
NOTCH2
NOTCH3
NPPC
NPR2
NPR3
NR1H2
NR1H3
NR3C1
NRXN3
NTRK2
NUSAP1
OAS1
OAS2
OAS3
OLFM4
OLR1
OSM
OSMR
P2RX5
PARP1
PCNA
PDCD1
PDCD1LG2
PDGFA
PDGFB
PDGFC
PDGFD
PDGFRA
PDGFRB
PDS5A
PECAM1
PF4/V1
PFN1
PGF
PGR
PHLDA2
PIGR
PLAC8
PLAC9
PNOC
POU5F1
PPARA
PPARD
PPARG
PPIA
PRF1
PRSS2
PRTN3
PSAP
PSCA
PSD3
PTGDR2
PTGDS
PTGES
PTGES2
PTGES3
PTGIS
PTGS1
PTGS2
PTK2
PTK6
PTPRC
PTPRCAP
PTTG1
QRFPR
RAC1
RAC2
RACK1
RAG1
RAMP1
RAMP2
RAMP3
RARA
RARB
RARG
RARRES1
RARRES2
RB1
RBM47
RBPJ
RELA
RELT
RGCC
RGS1
RGS2
RGS5
RNF43
ROR1
RORA
RPL21
RPL22
RPL32
RPL34
RPL37
RPS4Y1
RSPO3
RUNX3
RXRA
RXRB
RYK
RYR2
S100A10
S100A2
S100A4
S100A6
S100A8
S100A9
S100B
S100P
SAA1/2
SAT1
SCG5
SCGB3A1
SEC23A
SEC61G
SELENOP
SELL
SELPLG
SERPINA1
SERPINA3
SERPINB5
SERPINH1
SFN
SH3BGRL3
SIGIRR
SLC2A1
SLC40A1
SLPI
SMAD2
SMAD3
SMAD4
SMARCB1
SMO
SNAI1
SNAI2
SOD1
SOD2
SORBS1
SOSTDC1
SOX2
SOX4
SOX9
SPARCL1
SPOCK2
SPP1
SPRY2
SPRY4
SQSTM1
SRC
SRGN
SST
ST6GAL1
ST6GALNAC3
STAT1
STAT3
STAT4
STAT5A
STAT5B
STAT6
STMN1
SYK
TACSTD2
TAGLN
TAP1
TAP2
TBX21
TCAP
TCF7
TEK
TFEB
TGFB1
TGFB2
TGFB3
TGFBR1
TGFBR2
THBS1
THSD4
TIE1
TIGIT
TIMP1
TLR1
TLR2
TLR3
TLR4
TLR5
TLR7
TLR8
TM4SF1
TNF
TNFAIP6
TNFRSF10A
TNFRSF10B
TNFRSF10D
TNFRSF11A
TNFRSF11B
TNFRSF12A
TNFRSF13B
TNFRSF14
TNFRSF17
TNFRSF18
TNFRSF19
TNFRSF1A
TNFRSF1B
TNFRSF21
TNFRSF4
TNFSF10
TNFSF12
TNFSF13B
TNFSF14
TNFSF15
TNFSF4
TNFSF8
TNFSF9
TNNC1
TNNT2
TNXA/B
TOP2A
TOX
TP53
TPM1
TPM2
TPSAB1/B2
TPT1
TSC22D1
TSHZ2
TTN
TTR
TUBB
TUBB4B
TWIST1
TWIST2
TXK
TYK2
TYMS
TYROBP
UBA52
UBE2C
UPK3A
VCAM1
VCAN
VEGFA
VEGFB
VEGFD
VHL
VIM
VPREB3
VSIR
VTN
VWA1
VWF
WIF1
WNT10B
WNT11
WNT3
WNT5A
WNT5B
WNT7A
WNT7B
WNT9A
XBP1
XCL1/2
XKR4
YBX3
YES1
ZFP36
APOA1
APOD
BRCA1
CCL13
CEACAM6
CHI3L1
CLEC10A
CLEC2B
CLEC5A
COL1A1
COL8A1
CPA3
CPB1
CSF3R
CXCL14
DCN
DUSP5
EFNB2
EPHA2
FAM30A
FGF2
GPR183
ITGB1
ITGB6
ITGB8
KRT14
LIFR
MB
MFAP5
NPR1
NRG1
NRXN1
OASL
REG1A
SPINK1
SREBF1
TCL1A
THBS2
TNFRSF9
VEGFC
